# Extracellular Vesicle-Associated Syndecan-1 Differentiates Pediatric Brain Tumor Patients with High-Grade from Low-Grade Pilocytic Astrocytoma

**DOI:** 10.64898/2026.01.22.26344286

**Authors:** Jonas Klejs Hemmingsen, Josephine Elgaard Johansen, Mads Zippor, Bradley Whitehead, Anders Toftegaard Boysen, Hannah Weissinger, Mette Galsgaard Malle, Kenneth A. Howard, Srinivas Gopala, Peter Nejsum, Torben Stamm Mikkelsen, Vineesh Indira Chandran

## Abstract

Reliable non-invasive biomarkers for tumor grading and disease monitoring in pediatric brain tumors are an unmet clinical need. Circulating extracellular vesicles (EVs) carrying molecular cargo reflective of tumor biology, offer promise as liquid biopsy tools. We have previously discovered EV-associated Syndecan-1 (SDC1) to be overexpressed in malignant brain tumors, but its value as a biomarker in pediatric disease remains unclear. In this study, plasma EVs were isolated from pediatric brain tumor patients (n=60) by size-exclusion chromatography and characterized using cryo-electron microscopy, nanoflow cytometry, immunoblotting, and single-vesicle total internal reflection fluorescence imaging. EV-associated SDC1 (EV-SDC1) was quantified and analyzed in relation to tumor grade, subtype, surgical resection status, and tumor volume. EV-SDC1 levels were significantly elevated in high-grade (ependymoma, diffuse midline glioma, and atypical teratoid/rhabdoid tumor (AT/RT)) compared with low-grade pilocytic astrocytoma tumors and robustly discriminated grade 3 tumors from pilocytic astrocytoma (AUROC 1.00). Independent validation using transcriptomic data from the Open Pediatric Brain Tumor Atlas showed SDC1 mRNA levels to effectively distinguish high grade (ependymoma, medulloblastoma, diffuse midline glioma, and AT/RT) from pilocytic astrocytoma patients. Furthermore, EV-SDC1 levels decreased following complete tumor resection but remained elevated in patients with residual disease or recurrence. Collectively, circulating SDC1-positive EVs represents a clinically informative biomarker reflecting tumor aggressiveness and treatment response in pediatric brain tumors, supporting their potential for non-invasive disease stratification and monitoring.
