## Supplementary table 2 for "Extracellular Vesicle-Associated Syndecan-1 Differentiates Pediatric Brain Tumor Patients with High-Grade from Low-Grade Pilocytic Astrocytoma"

### Sheet: ELISA_Baseline pt
S/No	Tumour subtype	WHO grade	EV-SDC1 (pg/ml)
1	Pilocytic astrocytoma	1	15.879
2	Ganglioglioma	1	91.91
3	Pilocytic astrocytoma	1	124.176
4	Pilocytic astrocytoma	1	171.467
5	Pilocytic astrocytoma	1	234.101
6	Pilocytic astrocytoma	1	373.769
7	Pilocytic astrocytoma	1	390.922
8	Pilocytic astrocytoma	1	419.642
9	Pilocytic astrocytoma	1	495.682
10	Pilocytic astrocytoma	1	540.693
11	Pilocytic astrocytoma	1	556.265
12	Ganglioglioma	1	597.561
13	Pilocytic astrocytoma	1	608.051
14	Pilocytic astrocytoma	1	622.921
15	Pilocytic astrocytoma	1	692.103
16	Pilocytic astrocytoma	1	723.715
17	Pilocytic astrocytoma	1	745.307
18	Pilocytic astrocytoma	1	751.46
19	Pilocytic astrocytoma	1	764.942
20	Pilocytic astrocytoma	1	767.252
21	Ganglioglioma	1	777.371
22	Pilocytic astrocytoma	1	785.411
23	Craniopharyngioma	1	840.849
24	Pilocytic astrocytoma	1	865.073
25	Pilocytic astrocytoma	1	869.89
26	Glioneuronal tumor	1	898.118
27	Pilocytic astrocytoma	1	914.027
28	Pilocytic astrocytoma	1	918.249
29	Pilocytic astrocytoma	1	935.929
30	Pilocytic astrocytoma	1	995.691
31	Diffuse leptomeningeal glioneuronal tumor (DLGNT)	2	208.827
32	Atypical choroid plexus papilloma	2	658.211
33	Immature teratoma	2	840.174
34	Atypical choroid plexus papilloma	2	865.368
35	Germinoma	3	1534.48
36	Germinoma	3	432.509
37	Ependymoma	3	1028.7
38	Astrocytoma	3	1031.24
39	Ependymoma	3	1311.49
40	Ependymoma	3	1458.06
41	Diffuse midline glioma	4	340.599
42	Medulloblastoma	4	413.012
43	Medulloblastoma	4	423.065
44	Glioblastoma	4	463.553
45	Medulloblastoma	4	468.007
46	Medulloblastoma	4	489.758
47	Medulloblastoma	4	501.164
48	Diffuse midline glioma	4	532.35
49	Medulloblastoma	4	547.909
50	Medulloblastoma	4	689.374
51	Diffuse midline glioma	4	774.823
52	Diffuse leptomeningeal glioneuronal tumor	4	776.522
53	Diffuse midline glioma	4	794.145
54	Medulloblastoma	4	920.061
55	Medulloblastoma	4	1060.61
56	Atypical Teratoid/Rhabdoid Tumors (AT/RT)	4	1159.81
57	Diffuse midline glioma	4	1164.55
58	Diffuse midline glioma	4	1265.35
59	Atypical Teratoid/Rhabdoid Tumors (AT/RT)	4	1562.35
60	Medulloblastoma	4	1850.9
