## Supplementary table 3 for "Extracellular Vesicle-Associated Syndecan-1 Differentiates Pediatric Brain Tumor Patients with High-Grade from Low-Grade Pilocytic Astrocytoma"

### Sheet: OpenPBTA cohort
OpenPBTA Sample ID	Tumor subtype	SDC1 mRNA expression
7316-1073	Atypical Teratoid Rhabdoid Tumor (ATRT)	29.87
7316-122	Atypical Teratoid Rhabdoid Tumor (ATRT)	104.7
7316-1771	Atypical Teratoid Rhabdoid Tumor (ATRT)	3.94
7316-1778	Atypical Teratoid Rhabdoid Tumor (ATRT)	0.88
7316-1781	Atypical Teratoid Rhabdoid Tumor (ATRT)	3.85
7316-2110	Atypical Teratoid Rhabdoid Tumor (ATRT)	39.7
7316-2141	Atypical Teratoid Rhabdoid Tumor (ATRT)	13.75
7316-2181	Atypical Teratoid Rhabdoid Tumor (ATRT)	14.6
7316-2186	Atypical Teratoid Rhabdoid Tumor (ATRT)	10.81
7316-2187	Atypical Teratoid Rhabdoid Tumor (ATRT)	7.48
7316-2224	Atypical Teratoid Rhabdoid Tumor (ATRT)	3.35
7316-2269	Atypical Teratoid Rhabdoid Tumor (ATRT)	12.07
7316-2582	Atypical Teratoid Rhabdoid Tumor (ATRT)	25.28
7316-2688	Atypical Teratoid Rhabdoid Tumor (ATRT)	7.6
7316-386	Atypical Teratoid Rhabdoid Tumor (ATRT)	10.3
7316-3890	Atypical Teratoid Rhabdoid Tumor (ATRT)	13.32
7316-3937	Atypical Teratoid Rhabdoid Tumor (ATRT)	16.74
7316-41	Atypical Teratoid Rhabdoid Tumor (ATRT)	21.16
7316-479	Atypical Teratoid Rhabdoid Tumor (ATRT)	2.65
7316-525	Atypical Teratoid Rhabdoid Tumor (ATRT)	8.3
7316-820	Atypical Teratoid Rhabdoid Tumor (ATRT)	5.66
7316-878	Atypical Teratoid Rhabdoid Tumor (ATRT)	11.24
7316-918	Atypical Teratoid Rhabdoid Tumor (ATRT)	17.7
7316-1085	Diffuse midline glioma, H3 K28-mutant	1.98
7316-1102	Diffuse midline glioma, H3 K28-mutant	2.42
7316-116	Diffuse midline glioma, H3 K28-mutant	7.8
7316-1763_365898	Diffuse midline glioma, H3 K28-mutant	13.3
7316-1763_365902-CL-adh	Diffuse midline glioma, H3 K28-mutant	3.73
7316-1763_365902-CL-susp	Diffuse midline glioma, H3 K28-mutant	27.28
7316-1936	Diffuse midline glioma, H3 K28-mutant	2.53
7316-1937	Diffuse midline glioma, H3 K28-mutant	2.72
7316-1956	Diffuse midline glioma, H3 K28-mutant	1.1
7316-195_202630	Diffuse midline glioma, H3 K28-mutant	18.49
7316-195_202952-CL-adh	Diffuse midline glioma, H3 K28-mutant	3.97
7316-195_203029-CL-susp	Diffuse midline glioma, H3 K28-mutant	10.16
7316-2152	Diffuse midline glioma, H3 K28-mutant	74.53
7316-2557	Diffuse midline glioma, H3 K28-mutant	0.82
7316-2594	Diffuse midline glioma, H3 K28-mutant	7.69
7316-2756	Diffuse midline glioma, H3 K28-mutant	3.21
7316-3122	Diffuse midline glioma, H3 K28-mutant	2.37
7316-3206	Diffuse midline glioma, H3 K28-mutant	11.85
7316-3208	Diffuse midline glioma, H3 K28-mutant	3.15
7316-343	Diffuse midline glioma, H3 K28-mutant	4.61
7316-3771	Diffuse midline glioma, H3 K28-mutant	3.01
7316-388	Diffuse midline glioma, H3 K28-mutant	1.15
7316-392	Diffuse midline glioma, H3 K28-mutant	0.78
7316-3935	Diffuse midline glioma, H3 K28-mutant	6.18
7316-409	Diffuse midline glioma, H3 K28-mutant	8.5
7316-466	Diffuse midline glioma, H3 K28-mutant	3.4
7316-644	Diffuse midline glioma, H3 K28-mutant	2.68
7316-1078	Ependymoma	2.41
7316-1107	Ependymoma	0.69
7316-160	Ependymoma	0.79
7316-1641	Ependymoma	0.18
7316-1786	Ependymoma	2.17
7316-1806	Ependymoma	1.05
7316-1944	Ependymoma	6.18
7316-1954	Ependymoma	1.9
7316-1955	Ependymoma	10.63
7316-1969	Ependymoma	1.78
7316-198	Ependymoma	2.09
7316-2106	Ependymoma	3.58
7316-2125	Ependymoma	2.41
7316-2138	Ependymoma	1.24
7316-2144	Ependymoma	0.22
7316-2170	Ependymoma	10.99
7316-2182	Ependymoma	0.98
7316-2267	Ependymoma	1.82
7316-2558	Ependymoma	6.66
7316-2609	Ependymoma	1.97
7316-2648	Ependymoma	0.16
7316-2757	Ependymoma	1.38
7316-2858	Ependymoma	4.33
7316-2972	Ependymoma	0.8
7316-3	Ependymoma	10.38
7316-322	Ependymoma	10.65
7316-330	Ependymoma	0.49
7316-3516	Ependymoma	23.52
7316-3624	Ependymoma	3.53
7316-384	Ependymoma	2.19
7316-405	Ependymoma	1.63
7316-429	Ependymoma	1.23
7316-455	Ependymoma	14.42
7316-47	Ependymoma	4.12
7316-496	Ependymoma	2.36
7316-740	Ependymoma	11.83
7316-749	Ependymoma	0.82
7316-873	Ependymoma	1.28
7316-88	Ependymoma	10.53
7316-889	Ependymoma	0.75
7316-966	Ependymoma	0.61
7316-506	Ependymoma, H3 K28-mutant	1.36
7316-111	Ependymoma, Supratentorial, RELA fusion positive	2.23
7316-189	Ependymoma, Supratentorial, RELA fusion positive	38.61
7316-2134	Ependymoma, Supratentorial, RELA fusion positive	31.95
7316-2156	Ependymoma, Supratentorial, RELA fusion positive	15.06
7316-2313	Ependymoma, Supratentorial, RELA fusion positive	23.81
7316-2567	Ependymoma, Supratentorial, RELA fusion positive	62.24
7316-2666	Ependymoma, Supratentorial, RELA fusion positive	31.25
7316-292	Ependymoma, Supratentorial, RELA fusion positive	1.37
7316-2959	Ependymoma, Supratentorial, RELA fusion positive	0.8
7316-3299	Ependymoma, Supratentorial, RELA fusion positive	54.78
7316-3631	Ependymoma, Supratentorial, RELA fusion positive	1.9
7316-423	Ependymoma, Supratentorial, RELA fusion positive	56.18
7316-659	Ependymoma, Supratentorial, RELA fusion positive	34.83
7316-736	Ependymoma, Supratentorial, RELA fusion positive	18.84
7316-872	Ependymoma, Supratentorial, RELA fusion positive	14.74
7316-1799	Ependymoma, Supratentorial, YAP1 fusion positive	1.9
7316-2079	Ependymoma, Supratentorial, YAP1 fusion positive	4.21
7316-1099	High-grade glioma/astrocytoma, H3 G35-mutant	6.24
7316-158_150607	High-grade glioma/astrocytoma, H3 G35-mutant	2.05
7316-161_251673	High-grade glioma/astrocytoma, H3 wildtype	12.58
7316-1746_365613-CL-adh	High-grade glioma/astrocytoma, H3 wildtype	14.71
7316-1746_365613-CL-susp	High-grade glioma/astrocytoma, H3 wildtype	13.23
7316-204	High-grade glioma/astrocytoma, H3 wildtype	1.18
7316-2176_425778	High-grade glioma/astrocytoma, H3 wildtype	0.68
7316-2176_425785-CL-adh	High-grade glioma/astrocytoma, H3 wildtype	1.95
7316-2217	High-grade glioma/astrocytoma, H3 wildtype	0.46
7316-2274	High-grade glioma/astrocytoma, H3 wildtype	1.07
7316-2307	High-grade glioma/astrocytoma, H3 wildtype	1.13
7316-2308	High-grade glioma/astrocytoma, H3 wildtype	5.73
7316-2610	High-grade glioma/astrocytoma, H3 wildtype	6.53
7316-2640	High-grade glioma/astrocytoma, H3 wildtype	6.42
7316-2857	High-grade glioma/astrocytoma, H3 wildtype	22.34
7316-2980	High-grade glioma/astrocytoma, H3 wildtype	12.6
7316-3030	High-grade glioma/astrocytoma, H3 wildtype	1.26
7316-3075	High-grade glioma/astrocytoma, H3 wildtype	1.78
7316-3214-A07083	High-grade glioma/astrocytoma, H3 wildtype	0.2
7316-3625	High-grade glioma/astrocytoma, H3 wildtype	0.6
7316-3765	High-grade glioma/astrocytoma, H3 wildtype	4.14
7316-3769	High-grade glioma/astrocytoma, H3 wildtype	2.32
7316-3817	High-grade glioma/astrocytoma, H3 wildtype	3.7
7316-440	High-grade glioma/astrocytoma, H3 wildtype	6.54
7316-445	High-grade glioma/astrocytoma, H3 wildtype	1.59
7316-515	High-grade glioma/astrocytoma, H3 wildtype	5.17
7316-535	High-grade glioma/astrocytoma, H3 wildtype	5.66
7316-71	High-grade glioma/astrocytoma, H3 wildtype	1.08
7316-85_61498	High-grade glioma/astrocytoma, H3 wildtype	3.44
7316-85_61659-CL-adh	High-grade glioma/astrocytoma, H3 wildtype	15.93
7316-85_61659-CL-susp	High-grade glioma/astrocytoma, H3 wildtype	22.99
7316-1946	High-grade glioma/astrocytoma, IDH-mutant	0.46
7316-1118	Medulloblastoma	1.58
7316-153	Medulloblastoma	0.2
7316-2230	Medulloblastoma	0.28
7316-2240	Medulloblastoma	2.2
7316-2309	Medulloblastoma	0.3
7316-2626	Medulloblastoma	0.88
7316-2659	Medulloblastoma	0.08
7316-3576	Medulloblastoma	1.28
7316-3626	Medulloblastoma	0.91
7316-521	Medulloblastoma	1.32
7316-746	Medulloblastoma	0.51
7316-96	Medulloblastoma	0.31
7316-1650	Medulloblastoma, SHH-activated	0.88
7316-1666	Medulloblastoma, SHH-activated	16.03
7316-1669	Medulloblastoma, SHH-activated	1.1
7316-1676	Medulloblastoma, SHH-activated	31.41
7316-1680	Medulloblastoma, SHH-activated	0.35
7316-178_169916	Medulloblastoma, SHH-activated	0.32
7316-182	Medulloblastoma, SHH-activated	0.54
7316-2699	Medulloblastoma, SHH-activated	1.15
7316-278	Medulloblastoma, SHH-activated	0.19
7316-2780	Medulloblastoma, SHH-activated	0.77
7316-2865	Medulloblastoma, SHH-activated	0.61
7316-3138	Medulloblastoma, SHH-activated	0.28
7316-3202	Medulloblastoma, SHH-activated	2.94
7316-3809	Medulloblastoma, SHH-activated	0.49
7316-489	Medulloblastoma, SHH-activated	1.11
7316-6	Medulloblastoma, SHH-activated	0.61
7316-729	Medulloblastoma, SHH-activated	1.94
7316-922	Medulloblastoma, SHH-activated	3.8
7316-931	Medulloblastoma, SHH-activated	3.03
7316-135	Medulloblastoma, WNT-activated	6.18
7316-1651	Medulloblastoma, WNT-activated	3.13
7316-1945	Medulloblastoma, WNT-activated	3.8
7316-2133	Medulloblastoma, WNT-activated	0.96
7316-219	Medulloblastoma, WNT-activated	1.37
7316-2252	Medulloblastoma, WNT-activated	1.42
7316-2934	Medulloblastoma, WNT-activated	7.85
7316-3025	Medulloblastoma, WNT-activated	11.52
7316-5	Medulloblastoma, WNT-activated	0.57
7316-906	Medulloblastoma, WNT-activated	5.08
7316-2107	Medulloblastoma, group 3	0.97
7316-2287	Medulloblastoma, group 3	0.41
7316-2322	Medulloblastoma, group 3	0.31
7316-302	Medulloblastoma, group 3	0.15
7316-304	Medulloblastoma, group 3	0.21
7316-3488	Medulloblastoma, group 3	0.2
7316-3510	Medulloblastoma, group 3	0.16
7316-3756	Medulloblastoma, group 3	0.32
7316-3857	Medulloblastoma, group 3	0.27
7316-438	Medulloblastoma, group 3	0.14
7316-1083	Medulloblastoma, group 4	1.8
7316-109	Medulloblastoma, group 4	0.31
7316-14_8725	Medulloblastoma, group 4	4.94
7316-1655	Medulloblastoma, group 4	1.29
7316-1670	Medulloblastoma, group 4	0.42
7316-1700	Medulloblastoma, group 4	1.36
7316-1801	Medulloblastoma, group 4	2.46
7316-1802	Medulloblastoma, group 4	1.78
7316-2155	Medulloblastoma, group 4	1.09
7316-2169	Medulloblastoma, group 4	0.73
7316-2178	Medulloblastoma, group 4	6.69
7316-22	Medulloblastoma, group 4	0.34
7316-2227	Medulloblastoma, group 4	0.58
7316-2250	Medulloblastoma, group 4	1.23
7316-2562	Medulloblastoma, group 4	0.58
7316-2811	Medulloblastoma, group 4	1.23
7316-2893	Medulloblastoma, group 4	0.97
7316-2971	Medulloblastoma, group 4	5.02
7316-306	Medulloblastoma, group 4	2.29
7316-313	Medulloblastoma, group 4	0.77
7316-314	Medulloblastoma, group 4	1.01
7316-3192	Medulloblastoma, group 4	3.5
7316-347	Medulloblastoma, group 4	1.15
7316-3511	Medulloblastoma, group 4	0.33
7316-358	Medulloblastoma, group 4	2.81
7316-367	Medulloblastoma, group 4	0.62
7316-3774	Medulloblastoma, group 4	0.32
7316-38	Medulloblastoma, group 4	0.68
7316-3846	Medulloblastoma, group 4	0.84
7316-4028	Medulloblastoma, group 4	1.7
7316-553	Medulloblastoma, group 4	0.79
7316-556	Medulloblastoma, group 4	0.51
7316-670	Medulloblastoma, group 4	0.93
7316-676	Medulloblastoma, group 4	1.23
7316-735	Medulloblastoma, group 4	0.3
7316-739	Medulloblastoma, group 4	3.82
7316-747	Medulloblastoma, group 4	1.22
7316-897	Medulloblastoma, group 4	0.48
7316-908	Medulloblastoma, group 4	1.72
7316-937	Medulloblastoma, group 4	0.81
7316-1659	Pilocytic astrocytoma, BRAF V600E	3.24
7316-1678	Pilocytic astrocytoma, BRAF V600E	8.84
7316-32	Pilocytic astrocytoma, BRAF V600E	2.77
7316-726	Pilocytic astrocytoma, BRAF V600E	1.52
7316-934	Pilocytic astrocytoma, BRAF V600E	1.14
7316-2245	Pilocytic astrocytoma, FGFR	0.77
7316-741	Pilocytic astrocytoma, FGFR	0.84
7316-1134	Pilocytic astrocytoma, KIAA1549-BRAF	2.61
7316-117	Pilocytic astrocytoma, KIAA1549-BRAF	0.89
7316-121	Pilocytic astrocytoma, KIAA1549-BRAF	1.02
7316-1226	Pilocytic astrocytoma, KIAA1549-BRAF	0.45
7316-127	Pilocytic astrocytoma, KIAA1549-BRAF	1.34
7316-134	Pilocytic astrocytoma, KIAA1549-BRAF	2.74
7316-146	Pilocytic astrocytoma, KIAA1549-BRAF	1.35
7316-162	Pilocytic astrocytoma, KIAA1549-BRAF	0.39
7316-1643	Pilocytic astrocytoma, KIAA1549-BRAF	1.31
7316-1646	Pilocytic astrocytoma, KIAA1549-BRAF	2.12
7316-1648	Pilocytic astrocytoma, KIAA1549-BRAF	2.32
7316-1664	Pilocytic astrocytoma, KIAA1549-BRAF	0.95
7316-1668	Pilocytic astrocytoma, KIAA1549-BRAF	1.93
7316-168	Pilocytic astrocytoma, KIAA1549-BRAF	0.96
7316-1710	Pilocytic astrocytoma, KIAA1549-BRAF	0.73
7316-1711	Pilocytic astrocytoma, KIAA1549-BRAF	0.95
7316-1803	Pilocytic astrocytoma, KIAA1549-BRAF	1.83
7316-1805	Pilocytic astrocytoma, KIAA1549-BRAF	3.88
7316-1851	Pilocytic astrocytoma, KIAA1549-BRAF	1.05
7316-1926	Pilocytic astrocytoma, KIAA1549-BRAF	0.51
7316-1928	Pilocytic astrocytoma, KIAA1549-BRAF	0.51
7316-1942	Pilocytic astrocytoma, KIAA1549-BRAF	1.59
7316-1949	Pilocytic astrocytoma, KIAA1549-BRAF	2.71
7316-1953	Pilocytic astrocytoma, KIAA1549-BRAF	0.49
7316-1958	Pilocytic astrocytoma, KIAA1549-BRAF	1.72
7316-1963	Pilocytic astrocytoma, KIAA1549-BRAF	0.68
7316-1975	Pilocytic astrocytoma, KIAA1549-BRAF	0.78
7316-1978	Pilocytic astrocytoma, KIAA1549-BRAF	2.15
7316-20	Pilocytic astrocytoma, KIAA1549-BRAF	1.29
7316-206	Pilocytic astrocytoma, KIAA1549-BRAF	1.51
7316-2099	Pilocytic astrocytoma, KIAA1549-BRAF	1.83
7316-2197	Pilocytic astrocytoma, KIAA1549-BRAF	1.04
7316-222	Pilocytic astrocytoma, KIAA1549-BRAF	0.91
7316-2291	Pilocytic astrocytoma, KIAA1549-BRAF	1.77
7316-2305	Pilocytic astrocytoma, KIAA1549-BRAF	1.32
7316-2572	Pilocytic astrocytoma, KIAA1549-BRAF	1.25
7316-2663	Pilocytic astrocytoma, KIAA1549-BRAF	1.34
7316-2689	Pilocytic astrocytoma, KIAA1549-BRAF	1.09
7316-297	Pilocytic astrocytoma, KIAA1549-BRAF	2.31
7316-3054	Pilocytic astrocytoma, KIAA1549-BRAF	1.62
7316-3055	Pilocytic astrocytoma, KIAA1549-BRAF	0.87
7316-3062	Pilocytic astrocytoma, KIAA1549-BRAF	1.01
7316-3068	Pilocytic astrocytoma, KIAA1549-BRAF	1.03
7316-3169	Pilocytic astrocytoma, KIAA1549-BRAF	1.26
7316-3203	Pilocytic astrocytoma, KIAA1549-BRAF	1.5
7316-3308	Pilocytic astrocytoma, KIAA1549-BRAF	1.81
7316-332	Pilocytic astrocytoma, KIAA1549-BRAF	1.64
7316-3491	Pilocytic astrocytoma, KIAA1549-BRAF	2.53
7316-3504	Pilocytic astrocytoma, KIAA1549-BRAF	0.75
7316-3515	Pilocytic astrocytoma, KIAA1549-BRAF	1.25
7316-3555	Pilocytic astrocytoma, KIAA1549-BRAF	1.45
7316-3566	Pilocytic astrocytoma, KIAA1549-BRAF	2.78
7316-3622	Pilocytic astrocytoma, KIAA1549-BRAF	1.52
7316-368	Pilocytic astrocytoma, KIAA1549-BRAF	1.18
7316-370	Pilocytic astrocytoma, KIAA1549-BRAF	0.39
7316-390	Pilocytic astrocytoma, KIAA1549-BRAF	1.03
7316-391	Pilocytic astrocytoma, KIAA1549-BRAF	2.31
7316-3919	Pilocytic astrocytoma, KIAA1549-BRAF	1.11
7316-3922	Pilocytic astrocytoma, KIAA1549-BRAF	2.36
7316-393	Pilocytic astrocytoma, KIAA1549-BRAF	1.98
7316-400	Pilocytic astrocytoma, KIAA1549-BRAF	1.67
7316-436	Pilocytic astrocytoma, KIAA1549-BRAF	1.6
7316-441	Pilocytic astrocytoma, KIAA1549-BRAF	2.97
7316-459	Pilocytic astrocytoma, KIAA1549-BRAF	1.28
7316-460	Pilocytic astrocytoma, KIAA1549-BRAF	1.43
7316-475	Pilocytic astrocytoma, KIAA1549-BRAF	2.44
7316-476	Pilocytic astrocytoma, KIAA1549-BRAF	3.85
7316-495	Pilocytic astrocytoma, KIAA1549-BRAF	1.37
7316-516	Pilocytic astrocytoma, KIAA1549-BRAF	1.2
7316-643	Pilocytic astrocytoma, KIAA1549-BRAF	1.31
7316-666	Pilocytic astrocytoma, KIAA1549-BRAF	0.27
7316-733	Pilocytic astrocytoma, KIAA1549-BRAF	0.93
7316-924	Pilocytic astrocytoma, KIAA1549-BRAF	2.55
7316-954	Pilocytic astrocytoma, KIAA1549-BRAF	1.21
7316-1779	Pilocytic astrocytoma, KIAA1549-BRAF, NF1-germline	1.14
7316-2167	Pilocytic astrocytoma, KIAA1549-BRAF, other MAPK	0.92
7316-3139	Pilocytic astrocytoma, NF1-germline	0.66
7316-1972	Pilocytic astrocytoma, NF1-somatic, FGFR	0.67
7316-207	Pilocytic astrocytoma, RTK	1.05
7316-3065	Pilocytic astrocytoma, RTK	5.19
7316-1652	Pilocytic astrocytoma, other MAPK	8.73
7316-186	Pilocytic astrocytoma, other MAPK	0.53
7316-2006	Pilocytic astrocytoma, other MAPK	0.8
7316-2275	Pilocytic astrocytoma, other MAPK	0.31
7316-275	Pilocytic astrocytoma, other MAPK	1.98
7316-3074	Pilocytic astrocytoma, other MAPK	6.7
7316-923	Pilocytic astrocytoma, other MAPK	0.29
7316-1679	Pilocytic astrocytoma, wildtype	1.2
7316-175	Pilocytic astrocytoma, wildtype	0.75
7316-196	Pilocytic astrocytoma, wildtype	3.01
7316-2324	Pilocytic astrocytoma, wildtype	1.2
7316-2589	Pilocytic astrocytoma, wildtype	0.6
7316-2622	Pilocytic astrocytoma, wildtype	0.21
7316-2897	Pilocytic astrocytoma, wildtype	1.27
7316-2984	Pilocytic astrocytoma, wildtype	0.8
7316-329	Pilocytic astrocytoma, wildtype	1.47
7316-3323	Pilocytic astrocytoma, wildtype	1.47
7316-437	Pilocytic astrocytoma, wildtype	0.87
