## Supplementary table 4 for "Extracellular Vesicle-Associated Syndecan-1 Differentiates Pediatric Brain Tumor Patients with High-Grade from Low-Grade Pilocytic Astrocytoma"

### Sheet: Baseline vs PO EV-SDC1
S/No	Grade	Date of Baseline visit	Baseline EV-SDC1 (pg/ml)	Date of Post-operative (PO) visit	PO EV-SDC1 (pg/ml)
1	High (WHO 4)	2025-06-10	340.599	2025-07-07	436.181
2	High (WHO 4)	2024-05-01	423.065	2024-09-18	248.932
3	High (WHO 4)	2024-03-13	1265.35	2024-06-21	1493.44
4	High (WHO 3)	2024-05-03	1031.24	2024-09-07	906.301
5	High (WHO 4)	2023-11-20	774.823	2024-09-10	404.638
6	High (WHO 4)	2024-09-04	489.758	2025-06-18	458.888
7	Low (WHO 1)	2023-01-09	914.027	2024-05-17	1871.61
8	Low (WHO 1)	2022-10-18	869.89	2024-05-29	343.503
9	High (WHO 4)	2025-06-23	501.164	2025-07-07	760.578
10	High (WHO 4)	2023-03-24	1164.55	2024-04-03	855.764
11	Low (WHO 2)	2022-06-26	840.174	2024-05-28	1065.13
12	High (WHO 4)	2025-06-05	1318.05	2025-07-03	413.012
13	High (WHO 4)	2024-08-27	468.007	2025-08-12	332.119
14	High (WHO 3)	2023-11-30	1458.06	2024-05-16	3672.75
15	High (WHO 4)	2023-07-14	776.522	2024-06-12	898.233
16	Low (WHO 2)	2025-01-13	208.827	2025-05-26	252.91
17	Low (WHO 1)	2025-03-21	171.467	2025-07-09	317.575
18	Low (WHO 1)	2025-07-11	432.509	2025-07-29	383.381
